# Cross-Device Adaptation of Mirai for Mammography-Based Breast Cancer Risk Prediction

**DOI:** 10.64898/2026.06.15.26355696

**Authors:** Adriana Sistig, Joseph H. Rothstein, Tejomay Gadgil, Ninah Achacoso, Stacey E. Alexeeff, Lawrence D. Gerstley, Robert J. Klein, Laurie R. Margolies, Albert Pu, Cara L. Smith Gueye, Marvella Villaseñor, Mark Westley, Laurel A. Habel, Vignesh A. Arasu, Weiva Sieh, Li Shen

## Abstract

Fine-tuning can adapt pretrained medical imaging models to new clinical datasets, but device-specific domain shifts may limit generalizability. We evaluated Mirai, a mammography-based deep learning model for breast cancer risk prediction, in a large screening cohort containing Hologic and General Electric (GE) full-field digital mammography systems, including GE Premium View (GE PV) and Tissue Equalization (GE TE) post-processing software. Native Mirai showed lower performance on TE images than on Hologic or PV images. Fine-tuning on TE images improved TE performance, particularly for short-term risk prediction, but substantially reduced performance on Hologic images, consistent with catastrophic forgetting. To mitigate this effect, we developed a device-invariant model using interleaved multi-device sampling and conditional adversarial training. This approach largely restored Hologic performance while maintaining improved TE performance, providing better robustness across heterogeneous imaging platforms. Comparison of cumulative and annual risk AUCs over a five-year time horizon further showed that performance gains were driven mainly by short- and intermediate-term predictions. These findings highlight both the value and dangers of device-specific fine-tuning and support balanced domain-adaptation strategies for deploying mammography-based risk models across diverse clinical imaging environments.
