## Supplementary Table 1 for "Cross-Device Adaptation of Mirai for Mammography-Based Breast Cancer Risk Prediction"

### Sheet: auc_comparison_table_cumulative
Cumulative Risk Time Interval	Number of cases/controls	Native Mirai AUC (95% CI)	TE Finetuned AUC (95% CI)	Device Invariant AUC (95% CI)	Finetuned vs. Native (p-value)	Device Invariant vs. Native (p-value)	Device Invariant vs. Finetuned (p-value)
Hologic
0-1	115774 (1037/114737)	0.87 (0.85, 0.88)	0.73 (0.71, 0.74)	0.87 (0.86, 0.89)	9.7e-68	0.16	1.8e-74
0-2	113043 (1494/111549)	0.82 (0.80, 0.83)	0.69 (0.67, 0.70)	0.82 (0.81, 0.83)	1.7e-78	0.41	1.5e-85
0-3	110123 (1988/108135)	0.79 (0.78, 0.80)	0.66 (0.65, 0.67)	0.78 (0.77, 0.79)	6.3e-93	0.33	8.1e-90
0-4	106394 (2422/103972)	0.76 (0.75, 0.77)	0.65 (0.64, 0.66)	0.76 (0.75, 0.77)	2.3e-97	0.8	3e-95
0-5	102239 (2881/99358)	0.74 (0.73, 0.75)	0.63 (0.62, 0.65)	0.74 (0.73, 0.75)	8.2e-101	0.25	1.5e-90
GE Premium View
0-1	11866 (103/11763)	0.89 (0.86, 0.92)	0.86 (0.82, 0.89)	0.90 (0.87, 0.94)	0.038	0.43	0.016
0-2	11624 (157/11467)	0.82 (0.79, 0.86)	0.78 (0.75, 0.82)	0.85 (0.81, 0.88)	0.0089	0.084	0.00014
0-3	11393 (212/11181)	0.80 (0.76, 0.83)	0.74 (0.70, 0.78)	0.80 (0.76, 0.83)	3.1e-05	0.97	8.9e-05
0-4	11105 (257/10848)	0.77 (0.74, 0.80)	0.72 (0.69, 0.76)	0.77 (0.74, 0.80)	9.6e-05	0.93	0.00014
0-5	10813 (309/10504)	0.74 (0.71, 0.77)	0.71 (0.68, 0.74)	0.75 (0.72, 0.78)	0.0074	0.49	0.0012
GE Tissue Equalization
0-1	24525 (183/24342)	0.81 (0.78, 0.84)	0.87 (0.85, 0.90)	0.86 (0.83, 0.89)	1.1e-05	8.3e-05	0.39
0-2	23545 (304/23241)	0.74 (0.71, 0.77)	0.80 (0.77, 0.82)	0.79 (0.76, 0.82)	4.4e-06	9.5e-05	0.46
0-3	22791 (390/22401)	0.74 (0.71, 0.76)	0.78 (0.76, 0.81)	0.77 (0.75, 0.80)	9.9e-06	0.00057	0.33
0-4	22129 (492/21637)	0.71 (0.69, 0.74)	0.75 (0.72, 0.77)	0.74 (0.72, 0.76)	0.0012	0.017	0.42
0-5	21463 (571/20892)	0.71 (0.69, 0.74)	0.74 (0.72, 0.76)	0.73 (0.71, 0.75)	0.013	0.1	0.37
