## Supplementary Table 2 for "Cross-Device Adaptation of Mirai for Mammography-Based Breast Cancer Risk Prediction"

### Sheet: auc_comparison_table_annual
Annual Risk Time Interval	Number of cases/controls	Native Mirai AUC (95% CI)	TE Finetuned AUC (95% CI)	Device Invariant AUC (95% CI)	Finetuned vs. Native (p-value)	Device Invariant vs. Native (p-value)	Device Invariant vs. Finetuned (p-value)
Hologic
1	115774 (1037/114737)	0.87 (0.85, 0.88)	0.73 (0.71, 0.74)	0.87 (0.86, 0.89)	9.7e-68	0.16	1.8e-74
2	112006 (457/111549)	0.71 (0.68, 0.73)	0.60 (0.57, 0.62)	0.70 (0.68, 0.73)	4.2e-17	0.47	2.4e-15
3	108629 (494/108135)	0.69 (0.67, 0.72)	0.58 (0.55, 0.61)	0.67 (0.64, 0.69)	3.7e-18	0.0039	7.9e-12
4	104406 (434/103972)	0.66 (0.64, 0.69)	0.58 (0.55, 0.60)	0.66 (0.64, 0.69)	4.4e-12	0.69	1.3e-10
5	99817 (459/99358)	0.63 (0.61, 0.66)	0.55 (0.53, 0.58)	0.62 (0.59, 0.64)	7.8e-10	0.093	5.7e-06
GE Premium View
1	11866 (103/11763)	0.89 (0.86, 0.92)	0.86 (0.82, 0.89)	0.90 (0.87, 0.94)	0.038	0.43	0.016
2	11521 (54/11467)	0.70 (0.62, 0.77)	0.64 (0.56, 0.71)	0.74 (0.67, 0.80)	0.037	0.046	0.00072
3	11236 (55/11181)	0.71 (0.64, 0.79)	0.61 (0.54, 0.69)	0.65 (0.58, 0.72)	0.00031	0.00049	0.2
4	10893 (45/10848)	0.68 (0.60, 0.76)	0.63 (0.54, 0.71)	0.66 (0.59, 0.74)	0.16	0.58	0.3
5	10556 (52/10504)	0.61 (0.54, 0.68)	0.65 (0.58, 0.73)	0.64 (0.57, 0.72)	0.2	0.17	0.76
GE Tissue Equalization
1	24525 (183/24342)	0.81 (0.78, 0.84)	0.87 (0.85, 0.90)	0.86 (0.83, 0.89)	1.1e-05	8.3e-05	0.39
2	23362 (121/23241)	0.64 (0.59, 0.70)	0.68 (0.63, 0.73)	0.68 (0.63, 0.73)	0.052	0.057	0.98
3	22487 (86/22401)	0.71 (0.66, 0.76)	0.73 (0.68, 0.78)	0.72 (0.67, 0.77)	0.39	0.82	0.52
4	21739 (102/21637)	0.63 (0.58, 0.69)	0.60 (0.55, 0.65)	0.61 (0.55, 0.66)	0.12	0.25	0.77
5	20971 (79/20892)	0.70 (0.64, 0.75)	0.67 (0.61, 0.73)	0.66 (0.60, 0.72)	0.3	0.15	0.75
